# The 14-protein lung cancer signature: questions of prediction, specificity, and causality

**DOI:** 10.64898/2026.09.08.26362484

**Authors:** Amit Sud, Richard Houlston

## Abstract

Plasma protein signatures may predict future disease but prediction does not necessarily imply disease-specific biology or causation. Distinguishing these possibilities is essential when a circulating signature is proposed as a marker of a pre-malignant state or as a basis for preventive treatment. Pandya *et al.* propose that a 14-protein plasma signature predicts incident lung cancer, identifies individuals who benefit from interleukin-1β blockade for lung cancer prevention, and reflects a causal, interceptable pre-malignant state. We show that two of these claims are more parsimoniously explained by cumulative smoking exposure than by lung-cancer-specific biology. The signature’s incremental discrimination over established clinical risk factors is small, and its associations extend across a broad range of smoking-related and cardiovascular conditions rather than concentrating in the lung. Consistent with this, two-sample Mendelian randomisation provides no evidence that any of the 14 proteins causally influence lung cancer, whereas smoking causally raises circulating levels of seven of them. The claim of predictive therapeutic utility is similarly unsupported. A re-analysis of the CANTOS trial shows no significant treatment-by-signature interaction, providing no evidence that the signature identifies patients who benefit differentially from canakinumab. Taken together, the available human data establish neither a lung-specific, causal pre-malignant mechanism nor a validated basis for treatment selection.
