## Supplementary Table 1 for "The 14-protein lung cancer signature: questions of prediction, specificity, and causality"

Supplementary Table 1. Mendelian randomization estimates for the association between genetically-predicted plasma levels of 14 candidate proteins and lung cancer risk, overall and by histological subtype and smoking status.
Cis-pQTLs from UKB-PPP (discovery cohort, n=34,557; P<5x10-8, MAF>0.01, INFO>0.8, F>10, LD r2<=0.001) were used as instruments against lung cancer outcomes (UK Biobank not included; cases/controls: overall 29,266/56,450, adenocarcinoma 11,273/55,483, squamous 7,426/55,627, ever-smokers 23,223/16,964, never-smokers 2,355/7,504). Primary estimates derive from inverse-variance-weighted (>=2 SNPs) or…
Protein	Outcome	Method	nSNP	OR (95% CI)	P	P (FDR-adjusted)	Weighted median (beta, 95% CI)	WME P	Weighted mode (beta, 95% CI)	MBE P	Heterogeneity P	Egger intercept P
ALPP	Lung cancer (overall)	IVW	4	0.99 (0.93-1.07)	0.839	0.949	-0.010 (-0.063-0.043)	0.716	-0.022 (-0.077-0.034)	0.448	0.113	0.87
ALPP	Lung adenocarcinoma	IVW	4	0.98 (0.91-1.06)	0.689	0.949	-0.020 (-0.091-0.052)	0.586	-0.025 (-0.100-0.049)	0.503	0.298	0.896
ALPP	Lung squamous cell carcinoma	IVW	4	0.99 (0.88-1.11)	0.855	0.949	-0.035 (-0.121-0.052)	0.432	-0.052 (-0.140-0.037)	0.251	0.098	0.446
ALPP	Lung cancer, ever-smokers	IVW	4	1.02 (0.92-1.14)	0.664	0.949	0.022 (-0.046-0.089)	0.528	0.010 (-0.061-0.081)	0.79	0.039	0.997
ALPP	Lung cancer, never-smokers	IVW	3	0.98 (0.84-1.14)	0.772	0.949	-0.011 (-0.162-0.139)	0.883	-0.006 (-0.161-0.148)	0.936	0.3	0.267
CDCP1	Lung cancer (overall)	IVW	5	1.00 (0.91-1.10)	0.978	0.992	0.005 (-0.088-0.098)	0.92	-0.006 (-0.103-0.092)	0.911	0.312	0.938
CDCP1	Lung adenocarcinoma	IVW	4	0.97 (0.83-1.15)	0.76	0.949	-0.023 (-0.151-0.106)	0.731	-0.023 (-0.155-0.108)	0.729	0.133	0.595
CDCP1	Lung squamous cell carcinoma	IVW	5	1.07 (0.94-1.23)	0.308	0.882	0.051 (-0.099-0.201)	0.504	0.041 (-0.117-0.199)	0.612	0.798	0.495
CDCP1	Lung cancer, ever-smokers	IVW	5	0.99 (0.88-1.10)	0.818	0.949	-0.024 (-0.142-0.094)	0.69	-0.017 (-0.138-0.104)	0.785	0.529	0.621
CDCP1	Lung cancer, never-smokers	IVW	5	0.83 (0.65-1.07)	0.16	0.882	-0.194 (-0.466-0.077)	0.16	-0.210 (-0.487-0.068)	0.138	0.655	0.482
CEACAM5	Lung cancer (overall)	IVW	2	0.97 (0.90-1.04)	0.33	0.882	-	-	-	-	0.43	-
CEACAM5	Lung adenocarcinoma	IVW	2	0.93 (0.85-1.02)	0.144	0.882	-	-	-	-	0.725	-
CEACAM5	Lung squamous cell carcinoma	IVW	2	0.98 (0.88-1.09)	0.695	0.949	-	-	-	-	0.114	-
CEACAM5	Lung cancer, ever-smokers	IVW	2	0.96 (0.87-1.05)	0.343	0.882	-	-	-	-	0.963	-
CEACAM5	Lung cancer, never-smokers	IVW	2	0.90 (0.73-1.11)	0.318	0.882	-	-	-	-	0.505	-
CXCL17	Lung cancer (overall)	IVW	2	1.13 (0.89-1.44)	0.315	0.882	-	-	-	-	0.939	-
CXCL17	Lung adenocarcinoma	IVW	2	1.17 (0.84-1.64)	0.341	0.882	-	-	-	-	0.926	-
CXCL17	Lung squamous cell carcinoma	IVW	2	1.55 (1.06-2.28)	0.025	0.882	-	-	-	-	0.986	-
CXCL17	Lung cancer, ever-smokers	IVW	2	1.17 (0.86-1.59)	0.313	0.882	-	-	-	-	0.977	-
CXCL17	Lung cancer, never-smokers	IVW	2	1.29 (0.64-2.59)	0.479	0.949	-	-	-	-	0.971	-
GDF15	Lung cancer (overall)	IVW	2	1.00 (0.92-1.09)	0.972	0.992	-	-	-	-	0.878	-
GDF15	Lung adenocarcinoma	IVW	2	0.97 (0.87-1.09)	0.624	0.949	-	-	-	-	0.649	-
GDF15	Lung squamous cell carcinoma	IVW	2	0.99 (0.86-1.13)	0.843	0.949	-	-	-	-	0.735	-
GDF15	Lung cancer, ever-smokers	IVW	2	0.99 (0.89-1.10)	0.837	0.949	-	-	-	-	0.995	-
GDF15	Lung cancer, never-smokers	IVW	2	0.89 (0.70-1.15)	0.381	0.882	-	-	-	-	0.968	-
LAMP3	Lung adenocarcinoma	Wald ratio	1	0.89 (0.77-1.02)	0.103	0.882	-	-	-	-	-	-
LAMP3	Lung squamous cell carcinoma	Wald ratio	1	0.93 (0.79-1.10)	0.382	0.882	-	-	-	-	-	-
LAMP3	Lung cancer, ever-smokers	Wald ratio	1	0.93 (0.82-1.06)	0.286	0.882	-	-	-	-	-	-
MMP12	Lung cancer (overall)	IVW	2	1.01 (0.96-1.05)	0.772	0.949	-	-	-	-	0.584	-
MMP12	Lung adenocarcinoma	IVW	3	1.03 (0.96-1.09)	0.418	0.934	0.027 (-0.035-0.090)	0.393	0.029 (-0.035-0.092)	0.374	0.482	0.313
MMP12	Lung squamous cell carcinoma	IVW	3	0.98 (0.91-1.05)	0.557	0.949	-0.018 (-0.090-0.053)	0.612	-0.019 (-0.092-0.053)	0.601	0.442	0.675
MMP12	Lung cancer, ever-smokers	IVW	3	0.99 (0.94-1.05)	0.857	0.949	-0.004 (-0.061-0.052)	0.883	-0.005 (-0.063-0.052)	0.856	0.669	0.874
MMP12	Lung cancer, never-smokers	IVW	3	0.92 (0.81-1.05)	0.241	0.882	-0.078 (-0.212-0.056)	0.256	-0.062 (-0.199-0.075)	0.373	0.413	0.261
PIGR	Lung cancer (overall)	IVW	2	1.02 (0.89-1.18)	0.763	0.949	-	-	-	-	0.52	-
PIGR	Lung adenocarcinoma	IVW	2	0.99 (0.81-1.20)	0.884	0.949	-	-	-	-	0.258	-
PIGR	Lung squamous cell carcinoma	IVW	2	1.05 (0.83-1.33)	0.674	0.949	-	-	-	-	0.854	-
PIGR	Lung cancer, ever-smokers	IVW	2	1.03 (0.86-1.23)	0.769	0.949	-	-	-	-	0.433	-
PIGR	Lung cancer, never-smokers	IVW	2	0.79 (0.52-1.20)	0.265	0.882	-	-	-	-	0.785	-
PLAUR	Lung cancer (overall)	IVW	2	0.93 (0.80-1.09)	0.375	0.882	-	-	-	-	0.539	-
PLAUR	Lung adenocarcinoma	IVW	2	0.93 (0.75-1.14)	0.467	0.949	-	-	-	-	0.508	-
PLAUR	Lung squamous cell carcinoma	IVW	2	0.94 (0.74-1.20)	0.617	0.949	-	-	-	-	0.46	-
PLAUR	Lung cancer, ever-smokers	IVW	2	1.06 (0.87-1.28)	0.562	0.949	-	-	-	-	0.45	-
PLAUR	Lung cancer, never-smokers	IVW	2	0.84 (0.53-1.32)	0.444	0.949	-	-	-	-	0.225	-
PRSS8	Lung cancer (overall)	IVW	2	1.20 (0.98-1.47)	0.085	0.882	-	-	-	-	0.459	-
PRSS8	Lung adenocarcinoma	Wald ratio	1	1.72 (0.77-3.84)	0.189	0.882	-	-	-	-	-	-
PRSS8	Lung squamous cell carcinoma	IVW	2	1.32 (0.95-1.84)	0.095	0.882	-	-	-	-	0.22	-
PRSS8	Lung cancer, ever-smokers	IVW	2	1.18 (0.91-1.53)	0.222	0.882	-	-	-	-	0.832	-
PRSS8	Lung cancer, never-smokers	IVW	2	1.49 (0.80-2.77)	0.212	0.882	-	-	-	-	0.218	-
SFTPA1	Lung cancer (overall)	Wald ratio	1	0.98 (0.87-1.10)	0.716	0.949	-	-	-	-	-	-
SFTPA1	Lung adenocarcinoma	Wald ratio	1	0.90 (0.77-1.05)	0.185	0.882	-	-	-	-	-	-
SFTPA1	Lung squamous cell carcinoma	Wald ratio	1	1.09 (0.90-1.32)	0.375	0.882	-	-	-	-	-	-
SFTPA1	Lung cancer, ever-smokers	Wald ratio	1	0.99 (0.85-1.14)	0.852	0.949	-	-	-	-	-	-
SFTPA1	Lung cancer, never-smokers	Wald ratio	1	1.02 (0.74-1.40)	0.901	0.949	-	-	-	-	-	-
SFTPD	Lung cancer (overall)	IVW	4	0.99 (0.96-1.02)	0.636	0.949	-0.007 (-0.037-0.023)	0.638	-0.008 (-0.039-0.022)	0.599	0.731	0.716
SFTPD	Lung adenocarcinoma	IVW	4	0.99 (0.95-1.04)	0.799	0.949	-0.005 (-0.046-0.037)	0.826	-0.003 (-0.045-0.039)	0.903	0.963	0.658
SFTPD	Lung squamous cell carcinoma	IVW	4	1.02 (0.96-1.08)	0.511	0.949	0.020 (-0.028-0.067)	0.421	0.020 (-0.028-0.069)	0.412	0.261	0.377
SFTPD	Lung cancer, ever-smokers	IVW	4	1.00 (0.96-1.04)	0.992	0.992	0.003 (-0.034-0.041)	0.858	0.004 (-0.035-0.042)	0.855	0.77	0.342
SFTPD	Lung cancer, never-smokers	IVW	4	1.01 (0.92-1.10)	0.906	0.949	0.003 (-0.087-0.093)	0.949	-0.005 (-0.097-0.087)	0.914	0.526	0.137
TNFSF13B	Lung cancer (overall)	IVW	3	1.15 (0.92-1.45)	0.224	0.882	0.163 (-0.113-0.438)	0.248	0.212 (-0.155-0.579)	0.257	0.269	0.99
TNFSF13B	Lung adenocarcinoma	IVW	3	1.09 (0.80-1.49)	0.582	0.949	0.049 (-0.302-0.401)	0.783	-0.018 (-0.472-0.437)	0.94	0.754	0.52
TNFSF13B	Lung squamous cell carcinoma	IVW	3	1.19 (0.83-1.71)	0.343	0.882	0.189 (-0.214-0.593)	0.358	0.259 (-0.263-0.780)	0.331	0.79	0.622
TNFSF13B	Lung cancer, ever-smokers	IVW	3	1.18 (0.89-1.58)	0.25	0.882	0.211 (-0.122-0.543)	0.214	0.286 (-0.143-0.715)	0.191	0.52	0.782
TNFSF13B	Lung cancer, never-smokers	IVW	3	1.20 (0.63-2.28)	0.579	0.949	0.197 (-0.522-0.916)	0.591	0.235 (-0.639-1.109)	0.599	0.818	0.531
WFDC2	Lung cancer (overall)	Wald ratio	1	1.22 (0.91-1.63)	0.178	0.882	-	-	-	-	-	-
WFDC2	Lung adenocarcinoma	Wald ratio	1	0.97 (0.65-1.44)	0.883	0.949	-	-	-	-	-	-
WFDC2	Lung squamous cell carcinoma	Wald ratio	1	1.13 (0.71-1.80)	0.61	0.949	-	-	-	-	-	-
WFDC2	Lung cancer, ever-smokers	Wald ratio	1	1.32 (0.92-1.90)	0.137	0.882	-	-	-	-	-	-
