## Supplementary Table 2 for "The 14-protein lung cancer signature: questions of prediction, specificity, and causality"

Supplementary Table 2. Mendelian randomization estimates for the association between genetic instruments for 14 candidate proteins and smoking behaviour.
The same cis-pQTL instruments used in Supplementary Table 1 (UKB-PPP discovery cohort, n=34,557; P<5x10-8, MAF>0.01, INFO>0.8, F>10, LD r2<=0.001) were tested against smoking initiation and cigarettes per day (GSCAN, UK Biobank and 23andMe excluded; n=249,171 [140,856 ever-smokers, 108,315 never-smokers] and n=143,210 respectively). Smoking initiation is binary (OR reported); cigarettes per day i…
Protein	Phenotype	Outcome type	Method	nSNP	Effect estimate (95% CI)	P	P (FDR-adjusted)	Weighted median (95% CI)	WME P	Weighted mode (95% CI)	MBE P	Heterogeneity P	Egger intercept P
ALPP	Smoking initiation	Binary	IVW	3	OR=0.99 (0.97-1.01)	0.426	0.720	-0.0090 (-0.0332-0.0151)	0.462	-0.0019 (-0.0275-0.0238)	0.887	0.133	0.045
ALPP	Cigarettes per day	Continuous	IVW	3	beta=-0.0061 SD (-0.0216-0.0094)	0.441	0.720	-0.0067 (-0.0225-0.0090)	0.403	-0.0080 (-0.0245-0.0085)	0.345	0.431	0.207
CDCP1	Smoking initiation	Binary	IVW	5	OR=0.96 (0.92-1.01)	0.096	0.674	-0.0405 (-0.0852-0.0043)	0.076	-0.0406 (-0.0862-0.0051)	0.082	0.598	0.211
CDCP1	Cigarettes per day	Continuous	IVW	5	beta=0.0076 SD (-0.0208-0.0361)	0.599	0.762	0.0073 (-0.0222-0.0368)	0.629	0.0073 (-0.0225-0.0371)	0.632	0.465	0.390
CEACAM5	Smoking initiation	Binary	IVW	2	OR=1.00 (0.97-1.03)	0.867	0.931	-	-	-	-	0.597	-
CEACAM5	Cigarettes per day	Continuous	IVW	2	beta=0.0069 SD (-0.0125-0.0264)	0.486	0.720	-	-	-	-	0.131	-
CXCL17	Smoking initiation	Binary	Wald ratio	1	OR=0.97 (0.82-1.15)	0.717	0.824	-	-	-	-	-	-
CXCL17	Cigarettes per day	Continuous	Wald ratio	1	beta=-0.0476 SD (-0.1619-0.0668)	0.415	0.720	-	-	-	-	-	-
GDF15	Smoking initiation	Binary	IVW	2	OR=1.02 (0.98-1.07)	0.249	0.698	-	-	-	-	0.648	-
GDF15	Cigarettes per day	Continuous	IVW	2	beta=-0.0076 SD (-0.0401-0.0248)	0.645	0.785	-	-	-	-	0.185	-
LAMP3	Smoking initiation	Binary	Wald ratio	1	OR=1.02 (0.97-1.07)	0.543	0.760	-	-	-	-	-	-
LAMP3	Cigarettes per day	Continuous	Wald ratio	1	beta=0.0117 SD (-0.0212-0.0447)	0.485	0.720	-	-	-	-	-	-
MMP12	Smoking initiation	Binary	IVW	2	OR=1.02 (1.00-1.04)	0.056	0.525	-	-	-	-	0.717	-
MMP12	Cigarettes per day	Continuous	IVW	2	beta=-0.0010 SD (-0.0155-0.0136)	0.898	0.931	-	-	-	-	0.220	-
PIGR	Smoking initiation	Binary	IVW	2	OR=0.91 (0.85-0.97)	0.006	0.158	-	-	-	-	0.180	-
PIGR	Cigarettes per day	Continuous	IVW	2	beta=0.0003 SD (-0.0426-0.0431)	0.989	0.989	-	-	-	-	0.489	-
PLAUR	Smoking initiation	Binary	IVW	2	OR=1.03 (0.96-1.10)	0.409	0.720	-	-	-	-	0.505	-
PLAUR	Cigarettes per day	Continuous	IVW	2	beta=0.0325 SD (-0.0144-0.0793)	0.175	0.698	-	-	-	-	0.448	-
PRSS8	Smoking initiation	Binary	IVW	2	OR=1.06 (0.96-1.18)	0.231	0.698	-	-	-	-	0.180	-
PRSS8	Cigarettes per day	Continuous	IVW	2	beta=0.0525 SD (-0.0144-0.1194)	0.124	0.694	-	-	-	-	0.005	-
SFTPA1	Smoking initiation	Binary	Wald ratio	1	OR=1.02 (0.97-1.08)	0.354	0.720	-	-	-	-	-	-
SFTPA1	Cigarettes per day	Continuous	Wald ratio	1	beta=0.0060 SD (-0.0286-0.0405)	0.735	0.824	-	-	-	-	-	-
SFTPD	Smoking initiation	Binary	IVW	3	OR=1.01 (0.99-1.02)	0.489	0.720	0.0053 (-0.0094-0.0200)	0.480	0.0051 (-0.0095-0.0196)	0.493	0.738	0.906
SFTPD	Cigarettes per day	Continuous	IVW	3	beta=-0.0066 SD (-0.0164-0.0031)	0.184	0.698	-0.0067 (-0.0164-0.0030)	0.175	-0.0071 (-0.0167-0.0025)	0.147	0.266	0.117
TNFSF13B	Smoking initiation	Binary	IVW	3	OR=1.04 (0.95-1.13)	0.429	0.720	0.0370 (-0.0565-0.1306)	0.438	-0.0072 (-0.1150-0.1006)	0.896	0.482	0.229
TNFSF13B	Cigarettes per day	Continuous	IVW	3	beta=0.0157 SD (-0.0412-0.0725)	0.589	0.762	0.0154 (-0.0461-0.0770)	0.623	0.0144 (-0.0580-0.0869)	0.697	0.997	0.952
WFDC2	Smoking initiation	Binary	Wald ratio	1	OR=1.10 (0.95-1.27)	0.211	0.698	-	-	-	-	-	-
WFDC2	Cigarettes per day	Continuous	Wald ratio	1	beta=0.1060 SD (0.0066-0.2054)	0.037	0.511	-	-	-	-	-	-
