## Supplementary Table 3 for "The 14-protein lung cancer signature: questions of prediction, specificity, and causality"

Supplementary Table 3. Mendelian randomization estimates for the causal effect of smoking initiation and cigarettes per day on plasma levels of 14 candidate proteins.
Genetic instruments for smoking initiation (10 independent genome-wide significant loci) and cigarettes per day (8 independent loci) were derived from GSCAN GWAS summary statistics excluding UK Biobank and 23andMe participants, clumped using the PolyFun/Weissbrod European-ancestry UK Biobank LD reference panel (r2<=0.001), and tested against protein levels from the UK Biobank Pharma Proteomics Pr…
Protein	Phenotype	Method	nSNP	Beta (95% CI)	P	P (FDR-adjusted)	Weighted median (95% CI)	WME P	Weighted mode (95% CI)	MBE P	Heterogeneity P	Egger intercept P	Radial MR outlier(s)	Beta excl. outlier(s) (95% CI)	P excl. outlier(s)
ALPP	Smoking initiation	IVW	9	0.1984 (0.0651-0.3318)	0.004	0.025	0.2024 (0.0266-0.3782)	0.024	0.1493 (-0.1269-0.4256)	0.289	0.805	0.508	None	-	-
ALPP	Cigarettes per day	IVW	8	0.0815 (-0.0624-0.2255)	0.267	0.267	0.1147 (-0.0279-0.2573)	0.115	0.1247 (-0.0328-0.2823)	0.121	0.159	0.906	None	-	-
CDCP1	Smoking initiation	IVW	9	0.1049 (-0.0296-0.2393)	0.126	0.221	0.1066 (-0.0636-0.2768)	0.220	0.1602 (-0.1218-0.4423)	0.266	0.291	0.991	None	-	-
CDCP1	Cigarettes per day	IVW	8	0.1025 (-0.0105-0.2155)	0.076	0.107	0.0726 (-0.0595-0.2048)	0.281	0.0721 (-0.0691-0.2134)	0.317	0.806	0.721	None	-	-
CEACAM5	Smoking initiation	IVW	10	0.1115 (-0.0165-0.2395)	0.088	0.221	0.1595 (-0.0087-0.3277)	0.063	0.1864 (-0.0583-0.4310)	0.135	0.689	0.542	None	-	-
CEACAM5	Cigarettes per day	IVW	8	0.0986 (-0.0267-0.2239)	0.123	0.132	0.1414 (-0.0071-0.2898)	0.062	0.1435 (-0.0159-0.3030)	0.078	0.499	0.419	None	-	-
CXCL17	Smoking initiation	IVW	6	0.0733 (-0.0851-0.2317)	0.364	0.425	0.0786 (-0.1096-0.2669)	0.413	0.1639 (-0.1223-0.4500)	0.262	0.880	0.300	None	-	-
CXCL17	Cigarettes per day	IVW	8	0.2323 (0.1058-0.3587)	3.18e-04	0.004	0.2409 (0.1020-0.3797)	6.74e-04	0.2389 (0.0903-0.3875)	0.002	0.309	0.626	None	-	-
GDF15	Smoking initiation	IVW	10	0.1595 (0.0436-0.2755)	0.007	0.033	0.2419 (0.0858-0.3979)	0.002	0.2805 (0.0167-0.5443)	0.037	0.358	0.103	None	-	-
GDF15	Cigarettes per day	IVW	8	0.1468 (-0.0305-0.3242)	0.105	0.122	0.0603 (-0.0693-0.1899)	0.362	0.0493 (-0.0818-0.1803)	0.461	0.008	0.126	None	-	-
LAMP3	Smoking initiation	IVW	9	0.1312 (-0.0033-0.2657)	0.056	0.195	0.1384 (-0.0376-0.3144)	0.123	0.0252 (-0.2648-0.3152)	0.865	0.828	0.618	None	-	-
LAMP3	Cigarettes per day	IVW	8	0.1812 (0.0033-0.3591)	0.046	0.082	0.2520 (0.0992-0.4047)	0.001	0.2565 (0.0909-0.4220)	0.002	0.045	0.317	None	-	-
MMP12	Smoking initiation	IVW	8	0.2022 (0.0710-0.3334)	0.003	0.025	0.2298 (0.0649-0.3946)	0.006	0.2311 (-0.0114-0.4736)	0.062	0.840	1.000	None	-	-
MMP12	Cigarettes per day	IVW	7	0.1400 (0.0020-0.2779)	0.047	0.082	0.0967 (-0.0371-0.2305)	0.157	0.0922 (-0.0429-0.2274)	0.181	0.207	0.141	None	-	-
PIGR	Smoking initiation	IVW	8	0.1247 (-0.0315-0.2810)	0.118	0.221	0.1253 (-0.0775-0.3280)	0.226	0.1200 (-0.2103-0.4502)	0.476	0.488	0.727	None	-	-
PIGR	Cigarettes per day	IVW	8	0.1890 (0.0064-0.3716)	0.043	0.082	0.1765 (0.0205-0.3325)	0.027	0.1698 (0.0071-0.3324)	0.041	0.065	0.837	None	-	-
PLAUR	Smoking initiation	IVW	7	0.0958 (-0.0696-0.2612)	0.256	0.359	0.0457 (-0.1637-0.2550)	0.669	0.0013 (-0.3473-0.3499)	0.994	0.324	0.647	None	-	-
PLAUR	Cigarettes per day	IVW	7	0.2145 (0.0846-0.3445)	0.001	0.006	0.2291 (0.0800-0.3782)	0.003	0.2349 (0.0784-0.3914)	0.003	0.855	0.507	None	-	-
PRSS8	Smoking initiation	IVW	7	0.0229 (-0.1716-0.2175)	0.817	0.817	-0.0272 (-0.2514-0.1969)	0.812	-0.1002 (-0.4124-0.2119)	0.529	0.146	0.399	None	-	-
PRSS8	Cigarettes per day	IVW	7	0.2201 (-0.0343-0.4745)	0.090	0.115	0.3140 (0.1631-0.4649)	4.54e-05	0.3138 (0.1580-0.4696)	7.90e-05	0.000	0.805	rs56113850	0.3407 (0.2060-0.4753)	7.11e-07
SFTPA1	Smoking initiation	IVW	10	0.0737 (-0.0643-0.2117)	0.295	0.376	0.0452 (-0.1399-0.2302)	0.632	0.0692 (-0.2495-0.3880)	0.670	0.740	0.141	None	-	-
SFTPA1	Cigarettes per day	IVW	8	0.1828 (0.0450-0.3205)	0.009	0.033	0.2138 (0.0513-0.3764)	0.010	0.2702 (0.0958-0.4446)	0.002	0.389	0.118	None	-	-
SFTPD	Smoking initiation	IVW	9	-0.0214 (-0.1391-0.0962)	0.721	0.777	-0.1007 (-0.2516-0.0503)	0.191	-0.1103 (-0.3313-0.1107)	0.328	0.334	0.645	None	-	-
SFTPD	Cigarettes per day	IVW	8	0.1722 (0.0730-0.2713)	6.64e-04	0.005	0.1745 (0.0574-0.2917)	0.003	0.1735 (0.0475-0.2994)	0.007	0.489	0.543	None	-	-
TNFSF13B	Smoking initiation	IVW	10	0.0854 (-0.0414-0.2122)	0.187	0.290	0.0573 (-0.1076-0.2222)	0.496	0.0345 (-0.2241-0.2931)	0.794	0.923	0.608	None	-	-
TNFSF13B	Cigarettes per day	IVW	8	0.1191 (-0.0126-0.2508)	0.076	0.107	0.1220 (-0.0248-0.2688)	0.103	0.1219 (-0.0353-0.2791)	0.129	0.331	0.973	None	-	-
WFDC2	Smoking initiation	IVW	8	0.1170 (-0.0238-0.2577)	0.103	0.221	0.0533 (-0.1423-0.2488)	0.593	-0.0027 (-0.3461-0.3407)	0.988	0.443	0.497	None	-	-
WFDC2	Cigarettes per day	IVW	8	0.1848 (0.0274-0.3422)	0.021	0.060	0.2032 (0.0551-0.3512)	0.007	0.2085 (0.0467-0.3703)	0.012	0.123	0.827	None	-	-
